# Longitudinal Profiling of the Intestinal Microbiome in Children with Cystic Fibrosis Treated with Elexacaftor-Tezacaftor-Ivacaftor

**DOI:** 10.1101/2023.08.11.23293949

**Authors:** Seth A. Reasoner, Rachel Bernard, Adam Waalkes, Kelsi Penewit, Janessa Lewis, Andrew G. Sokolow, Rebekah F. Brown, Kathryn M. Edwards, Stephen J. Salipante, Maria Hadjifrangiskou, Maribeth R. Nicholson

## Abstract

The intestinal microbiome influences growth and disease progression in children with cystic fibrosis (CF). Elexacaftor-tezacaftor-ivacaftor (ELX/TEZ/IVA), the newest pharmaceutical modulator for CF, restores function of the pathogenic mutated CFTR channel. We performed a single-center longitudinal analysis of the effect of ELX/TEZ/IVA on the intestinal microbiome, intestinal inflammation, and clinical parameters in children with CF. Following ELX/TEZ/IVA, children with CF had significant improvements in BMI, ppFEV_1_ and required fewer antibiotics for respiratory infections. Intestinal microbiome diversity increased following ELX/TEZ/IVA coupled with a decrease in the intestinal carriage of *Staphylococcus aureus*, the predominant respiratory pathogen in children with CF. There was a reduced abundance of microbiome-encoded antibiotic-resistance genes. Microbial pathways for aerobic respiration were reduced after ELX/TEZ/IVA. The abundance of microbial acid tolerance genes was reduced, indicating microbial adaptation to increased CFTR function. In all, this study represents the first comprehensive analysis of the intestinal microbiome in children with CF receiving ELX/TEZ/IVA.

**IMPORTANCE:** Cystic fibrosis is an autosomal recessive disease with significant gastrointestinal symptoms in addition to pulmonary complications. Prior work has shown that the intestinal microbiome correlates with health outcomes in CF, particularly in children. Recently approved treatments for CF, CFTR modulators, are anticipated to substantially improve the care of patients with CF and extend their lifespans. Here, we study the intestinal microbiome of children with CF before and after the CFTR modulator, ELX/TEZ/IVA. We identify promising improvements in microbiome diversity, reduced measures of intestinal inflammation, and reduced antibiotic resistance genes. We present specific bacterial taxa and protein groups which change following ELX/TEZ/IVA. These results will inform future mechanistic studies to understand the microbial improvements associated with CFTR modulator treatment. This study demonstrates how the microbiome can change in response to a targeted medication that corrects a genetic disease.
