## Supplemental Table S3 for "Longitudinal Profiling of the Intestinal Microbiome in Children with Cystic Fibrosis Treated with Elexacaftor-Tezacaftor-Ivacaftor"

### Sheet: Sheet1
feature	metadata	value	coef	stderr	N	N.not.0	pval	qval
Butyricicoccus_SGB14985	Trikafta	Y	-2.60321	0.641631	114	27	9.93369e-05	0.0223744
Roseburia_faecis	Trikafta	Y	2.878	0.738829	114	74	0.000176982	0.0254854
Staphylococcus_aureus	Trikafta	Y	-1.28729	0.359546	114	15	0.00052965	0.042372
Bifidobacterium_breve	Trikafta	Y	-1.72495	0.497872	114	23	0.00078149	0.050193
Blautia_faecicola	Trikafta	Y	2.42689	0.715309	114	23	0.000975974	0.050193
Clostridium_sp_AT4	Trikafta	Y	2.54702	0.78207	114	72	0.00153637	0.0670496
GGB3433_SGB4573	Trikafta	Y	1.71251	0.530892	114	31	0.00169842	0.0679367
Clostridia_unclassified_SGB4447	Trikafta	Y	1.12302	0.382638	114	16	0.00412835	0.0919622
Enterocloster_citroniae	Trikafta	Y	2.16561	0.738865	114	60	0.00417587	0.0919622
Dorea_longicatena	Trikafta	Y	2.10052	0.720434	114	82	0.00434525	0.0919622
Faecalicatena_fissicatena	Trikafta	Y	2.5925	0.892154	114	39	0.00447038	0.0919622
Lawsonella_SGB3665	Trikafta	Y	-1.38027	0.454245	114	21	0.00302873	0.0919622
Tyzzerella_nexilis	Trikafta	Y	-2.50254	0.857153	114	38	0.00432349	0.0919622
GGB3606_SGB4870	Trikafta	Y	-1.7179	0.590599	114	21	0.00444375	0.0919622
Adlercreutzia_equolifaciens	Trikafta	Y	1.31221	0.434926	114	24	0.00320678	0.0919622
Clostridium_phoceensis	Trikafta	Y	1.18867	0.401769	114	19	0.00383431	0.0919622
Clostridium_sp_AM33_3	Trikafta	Y	0.876675	0.288026	114	18	0.00296043	0.0919622
