## Supplemental Table S7 for "Longitudinal Profiling of the Intestinal Microbiome in Children with Cystic Fibrosis Treated with Elexacaftor-Tezacaftor-Ivacaftor"

### Sheet: Sheet1
feature	metadata	value	coef	stderr	N	N.not.0	pval	qval
K02261	Trikafta	Y	-2.09246	0.495672	114	85	5.01515e-05	0.0903052
K02262	Trikafta	Y	-2.42578	0.515559	114	94	8.08041e-06	0.0903052
K03883	Trikafta	Y	-2.12234	0.482697	114	86	2.72379e-05	0.0903052
K07316	Trikafta	Y	2.05796	0.48935	114	74	5.55642e-05	0.0903052
K02125	Trikafta	Y	-2.39083	0.599483	114	79	0.00012586	0.103399
K02126	Trikafta	Y	-1.31363	0.334536	114	21	0.000159385	0.103399
K02256	Trikafta	Y	-1.71958	0.436564	114	68	0.00015037	0.103399
K03881	Trikafta	Y	-2.12977	0.530352	114	76	0.000114291	0.103399
K06385	Trikafta	Y	1.33515	0.357345	114	111	0.00030833	0.122886
K09811	Trikafta	Y	1.52839	0.411925	114	109	0.000326342	0.122886
K00595	Trikafta	Y	1.29886	0.361291	114	110	0.000503305	0.123303
K02128	Trikafta	Y	-1.06746	0.298705	114	19	0.000543833	0.123303
K02283	Trikafta	Y	1.75203	0.489037	114	109	0.000523352	0.123303
K03880	Trikafta	Y	-2.12202	0.574756	114	65	0.000361882	0.123303
K03882	Trikafta	Y	-1.33869	0.373897	114	21	0.000531167	0.123303
K03884	Trikafta	Y	-2.13462	0.596976	114	81	0.000538277	0.123303
K03879	Trikafta	Y	-1.57823	0.448525	114	76	0.000652413	0.129563
K03878	Trikafta	Y	-1.95156	0.572693	114	76	0.000943768	0.152455
K05942	Trikafta	Y	1.52695	0.457671	114	105	0.0011852	0.166211
K02083	Trikafta	Y	-1.76016	0.534401	114	62	0.00136189	0.171546
K20814	Trikafta	Y	-1.07212	0.329795	114	17	0.00152732	0.174081
K00276	Trikafta	Y	-1.50659	0.473641	114	36	0.00195611	0.175612
K00973	Trikafta	Y	1.00025	0.31175	114	114	0.00180525	0.175612
K00867	Trikafta	Y	-1.69239	0.543383	114	97	0.00238705	0.178599
K04750	Trikafta	Y	-2.05649	0.658171	114	73	0.00233491	0.178599
K07402	Trikafta	Y	0.954312	0.30527	114	112	0.00230985	0.178599
K05934	Trikafta	Y	1.58183	0.508993	114	106	0.00244751	0.178828
K08161	Trikafta	Y	-2.31008	0.749169	114	78	0.00264714	0.179285
K01571	Trikafta	Y	1.14954	0.373951	114	110	0.00271114	0.180743
K06317	Trikafta	Y	1.31284	0.429183	114	107	0.00284357	0.181873
K06948	Trikafta	Y	-1.64045	0.53546	114	35	0.00280658	0.181873
K09121	Trikafta	Y	1.20263	0.392853	114	109	0.00281635	0.181873
K00096	Trikafta	Y	1.34469	0.442735	114	107	0.00303757	0.186455
K00216	Trikafta	Y	-1.20322	0.402654	114	32	0.0035224	0.189701
K00797	Trikafta	Y	1.05915	0.360002	114	113	0.00405802	0.189701
K01447	Trikafta	Y	1.37638	0.470468	114	30	0.00425635	0.189701
K01740	Trikafta	Y	0.845102	0.287207	114	113	0.00404884	0.189701
K02022	Trikafta	Y	1.5618	0.530917	114	27	0.00405702	0.189701
K02047	Trikafta	Y	1.58223	0.540278	114	104	0.00422518	0.189701
K02407	Trikafta	Y	1.90524	0.641452	114	89	0.00370159	0.189701
K03415	Trikafta	Y	1.58895	0.530369	114	85	0.00342857	0.189701
K04656	Trikafta	Y	1.25098	0.418322	114	96	0.00348814	0.189701
K06387	Trikafta	Y	1.00026	0.336863	114	106	0.00373434	0.189701
K07051	Trikafta	Y	1.25521	0.426228	114	27	0.00400735	0.189701
K07741	Trikafta	Y	-1.597	0.543895	114	36	0.00412539	0.189701
K07797	Trikafta	Y	-1.68876	0.565637	114	45	0.00356379	0.189701
K15524	Trikafta	Y	-1.3231	0.445825	114	41	0.00375457	0.189701
K18890	Trikafta	Y	-1.81437	0.603739	114	77	0.00334357	0.189701
K21600	Trikafta	Y	1.13689	0.388182	114	111	0.00418342	0.189701
K02406	Trikafta	Y	1.33847	0.460737	114	99	0.00450106	0.193053
K08221	Trikafta	Y	-1.19323	0.410597	114	15	0.00450645	0.193053
K08600	Trikafta	Y	0.975061	0.335902	114	112	0.00453548	0.193064
K11741	Trikafta	Y	-1.53105	0.52888	114	79	0.00466514	0.193591
K13542	Trikafta	Y	1.31871	0.457343	114	104	0.00478843	0.193591
K15526	Trikafta	Y	-0.618143	0.214451	114	14	0.00482441	0.193591
K16066	Trikafta	Y	-1.81837	0.627388	114	61	0.00459414	0.193591
K01215	Trikafta	Y	-1.43559	0.507408	114	52	0.00560539	0.199377
K01966	Trikafta	Y	-0.545037	0.191165	114	13	0.00528539	0.199377
K08969	Trikafta	Y	-1.05714	0.370763	114	21	0.00533719	0.199377
K08996	Trikafta	Y	-1.8404	0.650224	114	72	0.00560424	0.199377
K09819	Trikafta	Y	1.44476	0.505201	114	40	0.00516341	0.199377
K16012	Trikafta	Y	-2.11345	0.748155	114	69	0.00569345	0.199377
K22043	Trikafta	Y	-1.2943	0.45785	114	24	0.00567457	0.199377
K02400	Trikafta	Y	1.33041	0.472467	114	108	0.00584192	0.200111
K03429	Trikafta	Y	1.26652	0.450082	114	107	0.00585987	0.200111
K00146	Trikafta	Y	-1.42467	0.511495	114	34	0.00638996	0.203322
K00239	Trikafta	Y	1.72881	0.618567	114	102	0.00620706	0.203322
K02071	Trikafta	Y	-0.784524	0.280318	114	114	0.00615179	0.203322
K06398	Trikafta	Y	0.985197	0.354999	114	111	0.00656763	0.203322
K07003	Trikafta	Y	1.4057	0.502171	114	102	0.00613003	0.203322
K16784	Trikafta	Y	-0.761972	0.273771	114	22	0.00633621	0.203322
K20492	Trikafta	Y	0.957723	0.344743	114	112	0.00652372	0.203322
K23015	Trikafta	Y	-1.48463	0.535035	114	60	0.00656251	0.203322
K03078	Trikafta	Y	-1.95586	0.708518	114	86	0.00676344	0.205092
K07726	Trikafta	Y	1.08004	0.390582	114	112	0.00667272	0.205092
K02647	Trikafta	Y	0.901836	0.333092	114	111	0.00797286	0.205142
K03688	Trikafta	Y	1.18822	0.438027	114	112	0.00774843	0.205142
K03817	Trikafta	Y	-1.55971	0.57818	114	62	0.00816977	0.205142
K05985	Trikafta	Y	-1.47952	0.545898	114	94	0.00784847	0.205142
K07216	Trikafta	Y	1.14181	0.418291	114	98	0.00745914	0.205142
K07658	Trikafta	Y	0.963872	0.355761	114	112	0.00788891	0.205142
K09749	Trikafta	Y	1.619	0.595546	114	75	0.00770029	0.205142
K10440	Trikafta	Y	1.17449	0.426867	114	111	0.0070363	0.205142
K12555	Trikafta	Y	-1.2555	0.457186	114	30	0.0071413	0.205142
K22010	Trikafta	Y	1.24323	0.451382	114	108	0.0069861	0.205142
K23016	Trikafta	Y	-1.51744	0.564863	114	62	0.00841991	0.206402
K02203	Trikafta	Y	1.1416	0.426121	114	107	0.0086311	0.207412
K02613	Trikafta	Y	-1.10839	0.413668	114	32	0.00862108	0.207412
K06392	Trikafta	Y	1.37732	0.514575	114	106	0.00866386	0.207412
K21087	Trikafta	Y	-1.43355	0.536261	114	62	0.0087663	0.207412
K06407	Trikafta	Y	1.21159	0.4539	114	108	0.00886233	0.207943
K07304	Trikafta	Y	-1.42965	0.535932	114	98	0.00888932	0.208112
K00335	Trikafta	Y	1.25927	0.476674	114	108	0.00944853	0.209422
K06206	Trikafta	Y	0.994286	0.374899	114	111	0.00918048	0.209422
K07119	Trikafta	Y	-1.36707	0.513617	114	43	0.0090513	0.209422
K07223	Trikafta	Y	-1.36646	0.513688	114	64	0.00906479	0.209422
K15866	Trikafta	Y	-0.778367	0.294339	114	32	0.00949062	0.209422
K21977	Trikafta	Y	1.57594	0.592102	114	56	0.00903969	0.209422
K07352	Trikafta	Y	-1.61716	0.612756	114	45	0.00962999	0.209927
K03637	Trikafta	Y	0.869487	0.330461	114	112	0.00982271	0.21265
K20488	Trikafta	Y	1.45718	0.553586	114	90	0.00983928	0.21265
K13727	Trikafta	Y	-0.986004	0.375025	114	15	0.00991167	0.212755
K02533	Trikafta	Y	-1.52458	0.583167	114	56	0.010294	0.217335
K06887	Trikafta	Y	-1.20336	0.4605	114	30	0.0103504	0.217359
K00290	Trikafta	Y	1.14759	0.442376	114	90	0.010863	0.217991
K02303	Trikafta	Y	-0.532649	0.204851	114	13	0.0107051	0.217991
K06334	Trikafta	Y	1.1054	0.424423	114	110	0.0105904	0.217991
K06396	Trikafta	Y	0.832811	0.321071	114	110	0.0108814	0.217991
K06406	Trikafta	Y	1.21494	0.467625	114	107	0.0107571	0.217991
K07813	Trikafta	Y	1.39254	0.536224	114	104	0.0107895	0.217991
K09759	Trikafta	Y	1.36536	0.52392	114	93	0.0105347	0.217991
K10542	Trikafta	Y	1.06894	0.411048	114	108	0.0105872	0.217991
K11710	Trikafta	Y	-0.573603	0.221306	114	14	0.0109499	0.217991
K22132	Trikafta	Y	0.77724	0.299656	114	113	0.0109177	0.217991
K03077	Trikafta	Y	1.04763	0.404865	114	110	0.0110903	0.218362
K01974	Trikafta	Y	-1.37584	0.533815	114	38	0.0114102	0.219161
K02053	Trikafta	Y	1.54255	0.598494	114	99	0.0114007	0.219161
K19002	Trikafta	Y	-1.26722	0.492464	114	31	0.0115494	0.219161
K07647	Trikafta	Y	-1.34331	0.523977	114	45	0.0117065	0.220152
K01687	Trikafta	Y	0.574327	0.224061	114	114	0.0118648	0.220554
K01911	Trikafta	Y	-1.48784	0.58049	114	83	0.0118186	0.220554
K10670	Trikafta	Y	1.10995	0.433739	114	50	0.0119789	0.220785
K03608	Trikafta	Y	0.976052	0.382494	114	111	0.0120894	0.221099
K07498	Trikafta	Y	-1.62284	0.63477	114	59	0.0120534	0.221099
K00364	Trikafta	Y	-1.55459	0.60879	114	80	0.0121393	0.221334
K19784	Trikafta	Y	-1.55914	0.611967	114	65	0.0123327	0.221652
K14347	Trikafta	Y	-1.40837	0.553617	114	72	0.0124485	0.222169
K00333	Trikafta	Y	1.30319	0.513427	114	35	0.0126814	0.223661
K10711	Trikafta	Y	-0.867639	0.342564	114	21	0.0128451	0.223661
K12678	Trikafta	Y	-1.2521	0.496273	114	32	0.0130653	0.223661
K00869	Trikafta	Y	-0.998087	0.39625	114	20	0.0133481	0.224412
K09769	Trikafta	Y	-1.18455	0.471759	114	33	0.0136513	0.224412
K16013	Trikafta	Y	-1.66101	0.659124	114	69	0.0132961	0.224412
K17680	Trikafta	Y	0.674246	0.268549	114	13	0.013589	0.224412
K00266	Trikafta	Y	0.866705	0.347058	114	112	0.0139957	0.225997
K00728	Trikafta	Y	-0.668582	0.267541	114	15	0.0139325	0.225997
K10843	Trikafta	Y	-0.510023	0.204101	114	13	0.0139365	0.225997
K11752	Trikafta	Y	1.16566	0.4664	114	108	0.0140579	0.226012
K18244	Trikafta	Y	0.713214	0.285589	114	29	0.0140809	0.226012
K00558	Trikafta	Y	0.905991	0.363489	114	111	0.014176	0.226385
K01006	Trikafta	Y	0.934073	0.374981	114	110	0.014367	0.226847
K13653	Trikafta	Y	-1.14488	0.459526	114	47	0.0143626	0.226847
K01678	Trikafta	Y	1.12145	0.453738	114	103	0.0150971	0.227249
K02050	Trikafta	Y	0.938629	0.378201	114	113	0.014712	0.227249
K02492	Trikafta	Y	0.970153	0.39026	114	110	0.0145188	0.227249
K03491	Trikafta	Y	-0.944827	0.381706	114	45	0.0149639	0.227249
K07031	Trikafta	Y	1.35472	0.548321	114	83	0.0150206	0.227249
K12349	Trikafta	Y	-0.578319	0.233246	114	14	0.0148331	0.227249
K13747	Trikafta	Y	0.912772	0.369085	114	106	0.0150118	0.227249
K22444	Trikafta	Y	-1.34508	0.542225	114	36	0.0146279	0.227249
K09812	Trikafta	Y	0.896922	0.363704	114	112	0.0153385	0.227667
K09972	Trikafta	Y	-1.3028	0.528204	114	48	0.015337	0.227667
K01190	Trikafta	Y	1.00298	0.407411	114	112	0.0155096	0.228562
K02046	Trikafta	Y	1.59424	0.647966	114	97	0.0155734	0.229235
K21071	Trikafta	Y	0.558394	0.227287	114	113	0.0157332	0.230509
K03676	Trikafta	Y	-1.20743	0.491848	114	58	0.0157907	0.23108
K10857	Trikafta	Y	-1.64152	0.669518	114	46	0.0159233	0.231411
K01787	Trikafta	Y	1.25452	0.512261	114	85	0.01601	0.232135
K03290	Trikafta	Y	-1.39974	0.572477	114	61	0.0161941	0.232777
K03459	Trikafta	Y	-1.55029	0.635102	114	42	0.0163905	0.232777
K05708	Trikafta	Y	-1.3466	0.551426	114	49	0.0163426	0.232777
K00336	Trikafta	Y	1.28473	0.527806	114	107	0.0165386	0.233617
K18640	Trikafta	Y	1.08163	0.445247	114	109	0.0168884	0.234381
K03746	Trikafta	Y	-1.07136	0.441756	114	50	0.0170677	0.235287
K01467	Trikafta	Y	-1.20647	0.500663	114	42	0.0177524	0.235962
K01919	Trikafta	Y	-0.992116	0.414544	114	112	0.0185228	0.235962
K02020	Trikafta	Y	1.03662	0.429067	114	109	0.0174721	0.235962
K02189	Trikafta	Y	0.859024	0.355764	114	110	0.0175293	0.235962
K02587	Trikafta	Y	0.861716	0.359401	114	105	0.0183154	0.235962
K02612	Trikafta	Y	-1.06239	0.44366	114	39	0.0184836	0.235962
K03779	Trikafta	Y	-1.76807	0.741698	114	55	0.0190039	0.235962
K04655	Trikafta	Y	1.38218	0.577006	114	101	0.0184228	0.235962
K06168	Trikafta	Y	0.688189	0.285092	114	113	0.0174328	0.235962
K06298	Trikafta	Y	1.11072	0.463034	114	89	0.0182592	0.235962
K08317	Trikafta	Y	-1.52354	0.635038	114	63	0.0182708	0.235962
K09472	Trikafta	Y	-1.22968	0.51298	114	38	0.0183564	0.235962
K12146	Trikafta	Y	-1.39644	0.583959	114	45	0.0186421	0.235962
K14063	Trikafta	Y	-1.10107	0.457468	114	25	0.0179207	0.235962
K20344	Trikafta	Y	-1.56148	0.653949	114	94	0.0187989	0.235962
K20490	Trikafta	Y	1.32757	0.550509	114	107	0.0176882	0.235962
K20627	Trikafta	Y	0.878152	0.367826	114	38	0.0188068	0.235962
K21759	Trikafta	Y	-1.04557	0.43589	114	38	0.0182924	0.235962
K05527	Trikafta	Y	-1.40489	0.589708	114	57	0.0190654	0.235976
K02662	Trikafta	Y	1.22927	0.517046	114	98	0.019247	0.237103
K03665	Trikafta	Y	0.960255	0.404399	114	113	0.0194285	0.237103
K03723	Trikafta	Y	0.884366	0.373086	114	111	0.0195092	0.237503
K05710	Trikafta	Y	-1.40557	0.593231	114	46	0.0197154	0.237738
K02422	Trikafta	Y	1.21697	0.514229	114	92	0.0198249	0.237921
K17735	Trikafta	Y	0.51095	0.216568	114	22	0.0201532	0.237925
K18478	Trikafta	Y	-1.1926	0.505217	114	40	0.0201719	0.237925
K01420	Trikafta	Y	1.34057	0.569898	114	105	0.0204362	0.238179
K05876	Trikafta	Y	-1.07731	0.457439	114	39	0.0204458	0.238179
K02122	Trikafta	Y	0.739447	0.314585	114	112	0.0206769	0.239043
K04064	Trikafta	Y	-0.863312	0.368183	114	52	0.020981	0.239211
K11102	Trikafta	Y	-1.52703	0.651109	114	66	0.0209917	0.239211
K06877	Trikafta	Y	-0.490718	0.209762	114	16	0.0212629	0.239491
K22304	Trikafta	Y	-0.904576	0.386564	114	32	0.0212551	0.239491
K01061	Trikafta	Y	-1.24436	0.532159	114	66	0.0213205	0.239642
K16264	Trikafta	Y	-1.3016	0.55772	114	105	0.0215988	0.241906
K02045	Trikafta	Y	1.37879	0.592484	114	105	0.0217882	0.242072
K06286	Trikafta	Y	-1.16554	0.501432	114	39	0.0221025	0.242072
K07811	Trikafta	Y	-1.54339	0.662947	114	64	0.0218996	0.242072
K08277	Trikafta	Y	-1.51605	0.651615	114	59	0.0219656	0.242072
K10026	Trikafta	Y	0.819817	0.352398	114	108	0.0220063	0.242072
K12147	Trikafta	Y	-1.25833	0.540611	114	52	0.0219154	0.242072
K03185	Trikafta	Y	-1.49962	0.646981	114	62	0.0224564	0.242287
K11253	Trikafta	Y	-0.801635	0.346017	114	12	0.0223694	0.242287
K15371	Trikafta	Y	-0.361829	0.156285	114	14	0.0225726	0.242287
K01531	Trikafta	Y	1.32009	0.570013	114	109	0.0225955	0.242291
K00265	Trikafta	Y	1.31278	0.569115	114	106	0.0230718	0.242417
K03563	Trikafta	Y	1.10144	0.477326	114	108	0.0230504	0.242417
K03577	Trikafta	Y	-1.56833	0.680278	114	63	0.0231835	0.242417
K05877	Trikafta	Y	-1.46678	0.634737	114	35	0.022895	0.242417
K15372	Trikafta	Y	1.30679	0.565733	114	96	0.0229612	0.242417
K19973	Trikafta	Y	-0.801164	0.347112	114	14	0.0230174	0.242417
K03834	Trikafta	Y	-1.04015	0.451873	114	46	0.023398	0.24316
K05779	Trikafta	Y	-1.15584	0.502911	114	47	0.023603	0.24337
K05818	Trikafta	Y	-1.25876	0.548627	114	51	0.0237967	0.243676
K11920	Trikafta	Y	-1.27426	0.55528	114	47	0.0238027	0.243676
K00005	Trikafta	Y	0.871328	0.380668	114	111	0.0241636	0.243925
K06405	Trikafta	Y	0.984891	0.429479	114	111	0.0238994	0.243925
K09712	Trikafta	Y	-1.37435	0.601025	114	56	0.0242868	0.243997
K03291	Trikafta	Y	-1.63312	0.714572	114	59	0.0243777	0.244074
K01631	Trikafta	Y	-1.23705	0.542075	114	61	0.0245468	0.244259
K10540	Trikafta	Y	1.17091	0.512924	114	99	0.0245339	0.244259
K11735	Trikafta	Y	-1.42387	0.623889	114	53	0.024581	0.244259
K20626	Trikafta	Y	0.632189	0.277047	114	32	0.0245556	0.244259
K04029	Trikafta	Y	0.94311	0.413229	114	111	0.0246215	0.244277
K07648	Trikafta	Y	-1.47504	0.646573	114	67	0.0246166	0.244277
K03595	Trikafta	Y	-0.521889	0.229087	114	114	0.0248143	0.244436
K07354	Trikafta	Y	-1.42791	0.627336	114	46	0.0249577	0.244721
K05817	Trikafta	Y	-1.37638	0.606235	114	43	0.0253086	0.245677
K10546	Trikafta	Y	0.986993	0.433978	114	106	0.0251805	0.245677
K01046	Trikafta	Y	-0.73241	0.322877	114	20	0.0253718	0.245722
K07357	Trikafta	Y	-1.45743	0.643301	114	52	0.0255961	0.246904
K11939	Trikafta	Y	-1.37668	0.607801	114	66	0.0256309	0.246904
K00930	Trikafta	Y	0.679343	0.300473	114	113	0.0259289	0.246985
K02391	Trikafta	Y	-1.17854	0.521257	114	41	0.0259033	0.246985
K06207	Trikafta	Y	0.80097	0.354441	114	112	0.0258024	0.246985
K06867	Trikafta	Y	-1.35698	0.600494	114	67	0.0259508	0.246985
K13678	Trikafta	Y	-1.06617	0.471671	114	40	0.0259408	0.246985
K14060	Trikafta	Y	-1.26425	0.55871	114	34	0.0257874	0.246985
K17320	Trikafta	Y	1.12515	0.497946	114	110	0.0259644	0.246985
K01198	Trikafta	Y	1.14417	0.507276	114	107	0.0263029	0.247762
K01419	Trikafta	Y	-1.46876	0.650346	114	100	0.0260898	0.247762
K08319	Trikafta	Y	-0.907663	0.402241	114	49	0.0261723	0.247762
K13895	Trikafta	Y	-1.26309	0.560813	114	67	0.0264672	0.247762
K22214	Trikafta	Y	-1.32278	0.587259	114	46	0.0264668	0.247762
K07664	Trikafta	Y	-1.09489	0.486559	114	42	0.0266022	0.248194
