## Supplemental Table S9 for "Longitudinal Profiling of the Intestinal Microbiome in Children with Cystic Fibrosis Treated with Elexacaftor-Tezacaftor-Ivacaftor"

### Sheet: Sheet1
feature	explanation	metadata	value	coef	stderr	N	N.not.0	pval	qval
BRANCHED.CHAIN.AA.SYN.PWY	superpathway of branched chain amino acid biosynthesis	Trikafta	Y	0.47662	0.140447	114	114	0.000995306	0.110346
ILEUSYN.PWY	L-isoleucine biosynthesis I (from threonine)	Trikafta	Y	0.477069	0.141282	114	114	0.00105198	0.110346
PWY.3781	aerobic respiration I (cytochrome c)	Trikafta	Y	-1.86984	0.547196	114	92	0.000914809	0.110346
PWY.5103	L-isoleucine biosynthesis III	Trikafta	Y	0.488013	0.145906	114	114	0.00116504	0.110346
PWY.7279	aerobic respiration II (cytochrome c)	Trikafta	Y	-1.60844	0.395334	114	59	9.50623e-05	0.110346
PWY0.162	pyrimidine ribonucleotides de novo biosynthesis pathway	Trikafta	Y	0.615405	0.172841	114	114	0.000566199	0.110346
VALSYN.PWY	L-valine biosynthesis	Trikafta	Y	0.477962	0.141133	114	114	0.000982257	0.110346
COMPLETE.ARO.PWY	superpathway of aromatic amino acid biosynthesis	Trikafta	Y	0.284028	0.0923994	114	114	0.00266439	0.135472
PWY.7977	L-methionine biosynthesis IV	Trikafta	Y	0.536749	0.174544	114	113	0.00275848	0.135472
ARGSYNBSUB.PWY	L-arginine biosynthesis II (acetyl cycle)	Trikafta	Y	0.555208	0.183018	114	114	0.00301508	0.136173
PWY.3001	superpathway of L-isoleucine biosynthesis I	Trikafta	Y	0.393962	0.129351	114	114	0.00290588	0.136173
PWY.6143	CMP-pseudaminate biosynthesis	Trikafta	Y	1.04848	0.355124	114	26	0.0039024	0.136173
1CMET2.PWY	N10-formyl-tetrahydrofolate biosynthesis	Trikafta	Y	0.431808	0.14668	114	113	0.00408272	0.138812
ARGSYN.PWY	L-arginine biosynthesis I (via L-ornithine)	Trikafta	Y	0.501796	0.177028	114	114	0.00546153	0.145961
NONMEVIPP.PWY	methylerythritol phosphate pathway I	Trikafta	Y	0.546929	0.193596	114	114	0.00561389	0.145961
PWY.7953	UDP-N-acetylmuramoyl-pentapeptide biosynthesis III	Trikafta	Y	0.393883	0.135813	114	114	0.00462001	0.145961
HISTSYN.PWY	L-histidine biosynthesis	Trikafta	Y	0.47109	0.168597	114	114	0.0061399	0.153613
ANAGLYCOLYSIS.PWY	glycolysis III (from glucose)	Trikafta	Y	0.258992	0.0945497	114	114	0.00718664	0.158825
GLUTORN.PWY	L-ornithine biosynthesis I	Trikafta	Y	0.522181	0.190243	114	114	0.00707308	0.158825
PANTO.PWY	phosphopantothenate biosynthesis I	Trikafta	Y	0.52255	0.189421	114	114	0.00692926	0.158825
COBALSYN.PWY	adenosylcobalamin salvage from cobinamide I	Trikafta	Y	0.632437	0.242575	114	113	0.0103953	0.181721
PANTOSYN.PWY	superpathway of coenzyme A biosynthesis I	Trikafta	Y	0.396376	0.152189	114	113	0.0106254	0.181721
PWY.7389	superpathway of anaerobic energy metabolism	Trikafta	Y	-0.951865	0.366847	114	33	0.0108651	0.181721
TRNA.CHARGING.PWY	tRNA charging	Trikafta	Y	0.178677	0.0677711	114	114	0.00975591	0.181721
SER.GLYSYN.PWY	superpathway of L-serine and glycine biosynthesis I	Trikafta	Y	0.41698	0.161627	114	114	0.0112015	0.183373
HSERMETANA.PWY	L-methionine biosynthesis III	Trikafta	Y	0.447073	0.179413	114	114	0.0141996	0.184387
PWY.7184	pyrimidine deoxyribonucleotides de novo biosynthesis I	Trikafta	Y	-1.11488	0.453644	114	108	0.0156896	0.184387
PWY.7238	sucrose biosynthesis II	Trikafta	Y	0.509964	0.198212	114	114	0.0114191	0.184387
PWY.724	superpathway of L-lysine, L-threonine and L-methionine biosynthesis II	Trikafta	Y	0.2874	0.117605	114	114	0.0161238	0.184387
PWY.7383	anaerobic energy metabolism	Trikafta	Y	0.893411	0.361078	114	106	0.0149642	0.184387
PYRIDNUCSYN.PWY	NAD de novo biosynthesis I (from aspartate)	Trikafta	Y	0.426625	0.170807	114	114	0.0141545	0.184387
PWY.7384	anaerobic energy metabolism	Trikafta	Y	-0.945255	0.39351	114	36	0.0179757	0.187684
FERMENTATION.PWY	mixed acid fermentation	Trikafta	Y	0.824917	0.346752	114	110	0.0192182	0.194529
PWY.7039	phosphatidate metabolism, as a signaling molecule	Trikafta	Y	-0.697669	0.296457	114	27	0.0204857	0.20424
PWY.5941	glycogenolysis	Trikafta	Y	0.433216	0.18452	114	114	0.0206721	0.204561
PWY.6969	TCA cycle V (2-oxoglutarate:ferredoxin oxidoreductase)	Trikafta	Y	0.887979	0.380042	114	109	0.0214548	0.209036
ANAEROFRUCAT.PWY	homolactic fermentation	Trikafta	Y	0.391732	0.169341	114	113	0.0225668	0.213784
UDPNACETYLGALSYN.PWY	UDP-N-acetyl-D-glucosamine biosynthesis II	Trikafta	Y	-0.484352	0.209477	114	14	0.0226285	0.213784
GLUCONEO.PWY	gluconeogenesis I	Trikafta	Y	0.387119	0.167726	114	113	0.0230893	0.2141
PWY.1042	glycolysis IV	Trikafta	Y	0.293096	0.12861	114	114	0.0245999	0.217231
PWY.7357	thiamine formation from pyrithiamine and oxythiamine	Trikafta	Y	0.386466	0.168644	114	114	0.0241007	0.217231
PWY0.1221	putrescine degradation II	Trikafta	Y	-1.38477	0.608046	114	47	0.0248698	0.217231
PWY.8086	(S)-lactate fermentation to propanoate, acetate and hydrogen	Trikafta	Y	-1.10967	0.490876	114	40	0.0259391	0.220482
GLYCOGENSYNTH.PWY	glycogen biosynthesis I (from ADP-D-Glucose)	Trikafta	Y	0.432441	0.192522	114	114	0.0266896	0.221451
ARO.PWY	chorismate biosynthesis I	Trikafta	Y	0.191171	0.0856067	114	114	0.0275644	0.221721
PWY0.1241	ADP-L-glycero-β-D-manno-heptose biosynthesis	Trikafta	Y	0.897583	0.402061	114	110	0.0278372	0.222362
PWY.5690	TCA cycle II	Trikafta	Y	0.83417	0.37474	114	102	0.0282205	0.22274
PWY.5692	allantoin degradation to glyoxylate II	Trikafta	Y	-0.952467	0.435964	114	51	0.0312104	0.22893
PWY.6901	superpathway of glucose and xylose degradation	Trikafta	Y	0.351984	0.160736	114	113	0.0306484	0.22893
PWY.7790	UMP biosynthesis II	Trikafta	Y	0.146094	0.0672171	114	114	0.0321095	0.22893
PWY.7874	L-threonate degradation	Trikafta	Y	-0.961644	0.441807	114	49	0.0318168	0.22893
PWY.922	mevalonate pathway I	Trikafta	Y	-1.00612	0.457877	114	61	0.0302235	0.22893
URDEGR.PWY	superpathway of allantoin degradation	Trikafta	Y	-0.952467	0.435964	114	51	0.0312104	0.22893
PWY.7616	methanol oxidation to carbon dioxide	Trikafta	Y	-0.82043	0.378037	114	36	0.032329	0.229242
PWY.7446	sulfoquinovose degradation I	Trikafta	Y	-1.00719	0.46579	114	41	0.0329577	0.230966
PWY.7791	UMP biosynthesis III	Trikafta	Y	0.145034	0.0671855	114	114	0.0332689	0.230966
THRESYN.PWY	superpathway of L-threonine biosynthesis	Trikafta	Y	0.272373	0.12672	114	114	0.0337932	0.231264
PWY.6163	chorismate biosynthesis from 3-dehydroquinate	Trikafta	Y	0.169101	0.0793666	114	114	0.0353472	0.236719
PWY0.41	allantoin degradation IV (anaerobic)	Trikafta	Y	-1.1566	0.547996	114	57	0.0372573	0.241889
PWY.5484	glycolysis II (from fructose 6-phosphate)	Trikafta	Y	0.381454	0.182182	114	113	0.0385753	0.245918
GOLPDLCAT.PWY	superpathway of glycerol degradation to 1,3-propanediol	Trikafta	Y	0.626071	0.300768	114	111	0.0399338	0.246068
P164.PWY	purine nucleobases degradation I (anaerobic)	Trikafta	Y	0.465654	0.224263	114	112	0.0404275	0.246068
PWY.6545	pyrimidine deoxyribonucleotides de novo biosynthesis III	Trikafta	Y	-0.905104	0.436046	114	108	0.0404547	0.246068
PWY.7391	isoprene biosynthesis II	Trikafta	Y	-0.564388	0.271057	114	16	0.0398919	0.246068
